# Composition and Function of the Gut Microbiome in Microscopic Colitis

**DOI:** 10.1101/2024.10.28.24316293

**Authors:** Albert Sheng-Yin Chen, Hanseul Kim, Etienne Nzabarushimana, Jiaxian Shen, Katherine Williams, Jenny Gurung, Jessica McGoldrick, Kristin E Burke, Long H. Nguyen, Kyle Staller, Daniel C Chung, Ramnik J Xavier, Hamed Khalili

## Abstract

**Background:** Microscopic colitis (MC) is a common cause of chronic diarrhea, predominantly among older adults. Emerging evidence suggests that perturbations of gut microbiome and metabolome may play an important role in MC pathogenesis.

**Objective:** To comprehensively characterize alterations of the gut microbial and metabolic composition in MC.

**Design:** We established a longitudinal cohort of adult patients with MC and two control groups of individuals – chronic diarrhea controls and age- and sex-matched controls without diarrhea. Using stool samples, gut microbiome was analyzed by whole-genome shotgun metagenomic sequencing, and gut metabolome was profiled by ultra-high performance liquid chromatography–mass spectrometry. Per-feature enrichment analyses of microbial species, metabolic pathways, and metabolites were done using multivariable linear models both cross-sectionally comparing MC to controls and longitudinally according to disease activity. Lastly, we performed multi-omics association analyses to assess the relationship between microbiome and metabolome data.

**Results:** We included 683 participants, 131 with active MC (66 with both active and remission samples), 159 with chronic diarrhea, and 393 age- and sex-matched controls without diarrhea. The stool microbiome in active MC was characterized by a lower alpha diversity as compared to controls and the remission phase of MC. Compared to controls, we identified eight enriched species in MC, most of which were pro-inflammatory oral-typical species, such as *Veillonella dispar* and *Haemophilus parainfluenzae*. In contrast, 11 species, including anti-inflammatory microbes such as *Blautia glucerasea* and *Bacteroides stercoris,* were depleted in MC. Similarly, pro-inflammatory metabolites, including lactosylceramides, ceramides, lysophospholipids, and lysoplasmalogens were enriched in active MC as compared to controls or MC cases in remission. Multi-omics association analyses revealed strong and concordant links between microbes, their metabolic pathways, and metabolomic profiles, supporting the tight interplay between disturbances in stool microbiome and metabolome in MC.

**Conclusion:** We observed a significant shift in stool microbial and metabolomic composition in MC. Our findings could be used in the future for development of non-invasive biomarkers for diagnosing and monitoring MC and developing novel therapeutics.

**What is already known on this topic:**

- Microbiome dysbiosis has been proposed to contribute to microscopic colitis (MC) pathogenesis.
- However, previous studies have been limited by small sample sizes, reliance on 16S rRNA sequencing technique, potential confounding by stool consistency, and lack of functional analyses of microbiome and longitudinal data. Moreover, the metabolomic composition of MC remain largely unknown.

**What this study adds:**

- In this largest longitudinal MC cohort with two control groups – chronic diarrhea controls and controls without diarrhea, gut microbiome of MC is characterized by a lower alpha diversity, enriched pro-inflammatory oral-typical species and depleted anti-inflammatory beneficial species.
- Gut metabolome of MC shows significant enrichment of pro-inflammatory metabolites, including lactosylceramides, ceramides, lysophospholipids, and lysoplasmalogens. Multi-omics analyses demonstrate strong and concordant relationships between microbes, metabolic pathways, and metabolomic profiles.

**How this study might affect research, practice or policy:**

- Our findings could facilitate development of non-invasive biomarkers and novel therapeutics for MC.
