## Supplementary material for "Composition and Function of the Gut Microbiome in Microscopic Colitis": Table S1

### Sheet: Sheet 1
Metabolite name	Metabolite class	coef_MC.vs.Controls_without_diarrhea	qval_MC.vs.Controls_without_diarrhea	coef_MC.vs.Chronic_diarrhea	qval_MC.vs.Chronic_diarrhea
docosapentaenoate (n3 DPA; 22:5n3)	Long Chain Polyunsaturated Fatty Acid (n3 and n6)	1.7541	4.47879e-07	0.670472	0.101618
N6,N6-dimethyllysine	Lysine Metabolism	1.68719	0.000128138	0.64676	0.224249
dihomo-linolenate (20:3n3 or n6)	Long Chain Polyunsaturated Fatty Acid (n3 and n6)	1.45216	6.09873e-07	0.428588	0.238838
1-dihomo-linolenylglycerol (20:3)	Monoacylglycerol	1.45116	3.93837e-08	0.751451	0.00922287
lactosyl-N-palmitoyl-sphingosine (d18:1/16:0)	Lactosylceramides (LCER)	1.43683	6.3085e-08	0.805287	0.00492069
N,N,N-trimethyl-alanylproline betaine (TMAP)	Urea cycle; Arginine and Proline Metabolism	1.41103	0.00521188	0.858576	0.12735
1-stearoyl-GPI (18:0)	Lysophospholipid	1.38403	6.86486e-06	0.794568	0.0190648
palmitoyl dihydrosphingomyelin (d18:0/16:0)*	Dihydrosphingomyelins	1.38257	1.25812e-08	0.805872	0.00165669
docosahexaenoate (DHA; 22:6n3)	Long Chain Polyunsaturated Fatty Acid (n3 and n6)	1.32943	3.52022e-06	0.727836	0.0219769
1-palmityl-GPC (O-16:0)	Lysoplasmalogen	1.2681	1.95346e-07	0.832066	0.00124676
arachidonate (20:4n6)	Long Chain Polyunsaturated Fatty Acid (n3 and n6)	1.26689	1.6763e-07	0.613225	0.0240914
palmitoyl sphingomyelin (d18:1/16:0)	Sphingomyelins	1.24165	1.20017e-09	0.837515	5.92695e-05
1-stearyl-GPC (O-18:0)*	Lysoplasmalogen	1.20245	4.01942e-09	0.826396	7.46618e-05
pentose acid*	Partially Characterized Molecules	1.17167	2.66371e-05	0.561426	0.079632
alanylhistidine	Dipeptide	1.08042	4.51859e-06	0.383926	0.178023
eicosapentaenoate (EPA; 20:5n3)	Long Chain Polyunsaturated Fatty Acid (n3 and n6)	1.06811	1.39121e-05	0.576052	0.0371943
1-arachidonylglycerol (20:4)	Monoacylglycerol	1.04476	1.13326e-08	0.639756	0.000837077
1-stearyl-GPE (O-18:0)*	Lysoplasmalogen	1.03925	7.84687e-09	0.828878	4.82328e-06
adrenate (22:4n6)	Long Chain Polyunsaturated Fatty Acid (n3 and n6)	1.03691	1.04255e-05	0.380303	0.179499
lactosyl-N-nervonoyl-sphingosine (d18:1/24:1)*	Lactosylceramides (LCER)	1.01096	7.12989e-06	0.575776	0.0206247
genistein	Food Component/Plant	1.00141	0.000827726	0.481973	0.166438
1-palmitoleoylglycerol (16:1)*	Monoacylglycerol	0.999847	0.00781122	0.535564	0.215062
N-palmitoyl-sphingosine (d18:1/16:0)	Ceramides	0.99876	8.46122e-08	0.514398	0.012134
1-stearoyl-GPS (18:0)*	Lysophospholipid	0.984419	0.00161688	0.59843	0.0850744
1-oleyl-GPC (O-18:1)*	Lysoplasmalogen	0.945659	1.97311e-06	0.789836	0.000100598
cyclo(pro-arg)*	Dipeptide	0.941155	3.12033e-05	0.424537	0.105654
N-palmitoyl-sphinganine (d18:0/16:0)	Dihydroceramides	0.923308	7.66721e-07	0.531872	0.00887919
salicylate	Drug - Topical Agents	0.921554	0.000183613	0.474607	0.0913226
glycosyl-N-palmitoyl-sphingosine (d18:1/16:0)	Hexosylceramides (HCER)	0.906091	0.000363111	0.602315	0.0296543
ceramide (d18:2/24:1, d18:1/24:2)*	Ceramides	0.898242	0.000270821	0.545266	0.0467806
gentisate	Tyrosine Metabolism	0.896683	0.00192395	0.598323	0.0597992
lactosyl-N-behenoyl-sphingosine (d18:1/22:0)*	Lactosylceramides (LCER)	0.874239	8.12066e-05	0.371026	0.157028
2-stearoyl-GPE (18:0)*	Lysophospholipid	0.869485	0.000231661	0.483163	0.0696691
tauro-beta-muricholate	Primary Bile Acid Metabolism	0.866893	0.000449783	0.416727	0.147812
2,6-dihydroxybenzoic acid	Drug - Topical Agents	0.859485	0.000129014	0.853649	0.000153525
1-linoleoyl-GPG (18:2)*	Lysophospholipid	0.825345	0.00260562	0.560587	0.0625953
saccharin	Food Component/Plant	0.808168	0.0822976	0.874417	0.0583673
1-(1-enyl-palmitoyl)-GPC (P-16:0)*	Lysoplasmalogen	0.796504	0.000147726	0.429427	0.0707205
alpha-hydroxyisovalerate	Leucine, Isoleucine and Valine Metabolism	0.7955	0.000984209	0.427067	0.119384
1-oleoyl-GPI (18:1)	Lysophospholipid	0.791965	0.00684936	0.452951	0.170067
arachidoylcarnitine (C20)*	Fatty Acid Metabolism (Acyl Carnitine, Long Chain Saturated)	0.784034	0.00115218	0.430401	0.115583
1-palmitoyl-2-oleoyl-GPC (16:0/18:1)	Phosphatidylcholine (PC)	0.779959	0.00150685	0.451692	0.10178
1-stearoyl-GPC (18:0)	Lysophospholipid	0.779158	0.000151199	0.531347	0.0166685
1-palmityl-GPE (O-16:0)*	Lysoplasmalogen	0.772723	2.83805e-08	0.652966	3.75385e-06
apigenin	Food Component/Plant	0.755991	0.0227941	0.525573	0.143298
ceramide (d18:2/16:0, d18:1/16:1, d16:1/18:1)*	Ceramides	0.745024	0.00261602	0.42535	0.128979
2-aminophenol sulfate	Food Component/Plant	0.740008	0.00217889	0.347915	0.222047
1-eicosenoyl-GPC (20:1)*	Lysophospholipid	0.707369	1.04762e-05	0.486137	0.00422269
N,N-dimethyl-pro-pro	Modified Peptides	0.684643	0.170219	0.602806	0.244875
ceramide (d18:1/14:0, d16:1/16:0)*	Ceramides	0.66449	0.0039903	0.551222	0.0229743
1-pentadecanoyl-GPC (15:0)*	Lysophospholipid	0.652977	0.000403091	0.324462	0.127247
1-(1-enyl-stearoyl)-GPE (P-18:0)*	Lysoplasmalogen	0.646959	0.00105014	0.325694	0.1539
1-stearoyl-GPE (18:0)	Lysophospholipid	0.635785	0.000580704	0.323063	0.127935
uridine-2',3'-cyclic monophosphate	Pyrimidine Metabolism, Uracil containing	0.634701	0.0164038	0.355902	0.234346
2-hydroxyheptanoate*	Fatty Acid, Monohydroxy	0.632855	0.00210729	0.318587	0.182803
2-stearoyl-GPI (18:0)*	Lysophospholipid	0.6044	0.000136182	0.33526	0.060163
1-palmitoyl-GPC (16:0)	Lysophospholipid	0.60329	0.0127563	0.335572	0.222672
1-palmitoyl-2-linoleoyl-GPC (16:0/18:2)	Phosphatidylcholine (PC)	0.582921	0.0176218	0.490458	0.0554546
2-palmitoyl-GPC (16:0)*	Lysophospholipid	0.556111	0.0150618	0.421007	0.0837871
glycerophosphorylcholine (GPC)	Phospholipid Metabolism	0.536636	0.00763483	0.316029	0.160726
1-myristoyl-GPC (14:0)	Lysophospholipid	0.533505	0.00478443	0.256994	0.24815
chrysoeriol (3'-O-methylluteolin)	Food Component/Plant	0.526299	0.00511655	0.344456	0.0952834
vanilloylglycine	Food Component/Plant	0.468597	0.0707205	0.50629	0.0489299
leucylglutamine*	Dipeptide	0.46835	0.00764068	0.269137	0.17289
eicosenoate (20:1)	Long Chain Monounsaturated Fatty Acid	0.465989	0.112619	0.378645	0.220632
lignoceroylcarnitine (C24)*	Fatty Acid Metabolism (Acyl Carnitine, Long Chain Saturated)	0.456321	0.00866226	0.407608	0.0230077
1-(1-enyl-stearoyl)-GPC (P-18:0)*	Lysoplasmalogen	0.450171	0.000845062	0.212131	0.178531
acetylcarnitine (C2)	Fatty Acid Metabolism (Acyl Carnitine, Short Chain)	0.438891	0.192877	0.41496	0.226233
1-oleoyl-GPC (18:1)	Lysophospholipid	0.427872	0.127966	0.360531	0.220071
(16 or 17)-methylstearate (a19:0 or i19:0)	Fatty Acid, Branched	0.421679	0.0667108	0.309126	0.20985
behenoylcarnitine (C22)*	Fatty Acid Metabolism (Acyl Carnitine, Long Chain Saturated)	0.410712	0.104543	0.430993	0.0872331
palmitoleate (16:1n7)	Long Chain Monounsaturated Fatty Acid	0.401761	0.138809	0.43728	0.102274
3-carboxy-4-methyl-5-propyl-2-furanpropanoate (CMPF)	Fatty Acid, Dicarboxylate	0.363991	0.117516	0.289837	0.23914
choline	Phospholipid Metabolism	0.339629	0.0188819	0.25584	0.0959204
S-methylcysteine sulfoxide	Methionine, Cysteine, SAM and Taurine Metabolism	0.337025	0.178328	0.509829	0.0279814
nervonoylcarnitine (C24:1)*	Fatty Acid Metabolism (Acyl Carnitine, Monounsaturated)	0.333481	0.0867634	0.258624	0.213234
valylglycine	Dipeptide	0.333198	0.00755596	0.174198	0.224117
ceramide (d18:1/17:0, d17:1/18:0)*	Ceramides	0.316342	0.231581	0.43199	0.0829317
vanillactate	Tyrosine Metabolism	0.307569	0.219208	0.31168	0.215577
1-linoleoyl-galactosylglycerol (18:2)*	Galactosyl Glycerolipids	0.300081	0.118595	0.273458	0.166127
uridine	Pyrimidine Metabolism, Uracil containing	0.297751	0.062706	0.213396	0.215577
3-hydroxy-2-ethylpropionate	Leucine, Isoleucine and Valine Metabolism	0.290206	0.177109	0.542086	0.00428251
indole-3-carboxylate	Tryptophan Metabolism	0.288691	0.0733217	0.477649	0.00109791
hexadecadienoate (16:2n6)	Long Chain Polyunsaturated Fatty Acid (n3 and n6)	0.287428	0.116676	0.236484	0.218981
N6-formyllysine	Lysine Metabolism	0.274948	0.026837	0.17029	0.216556
glutamine	Glutamate Metabolism	0.26536	0.0489299	0.219947	0.116654
glycerophosphoethanolamine	Phospholipid Metabolism	0.2549	0.0849102	0.25085	0.0932848
N-acetylmethionine sulfoxide	Methionine, Cysteine, SAM and Taurine Metabolism	0.233694	0.155886	0.257248	0.112979
N-acetylglucosamine/N-acetylgalactosamine	Aminosugar Metabolism	0.220458	0.160907	0.22924	0.144906
levulinate (4-oxovalerate)	Food Component/Plant	0.135108	0.222131	0.218089	0.0306669
N-methylalanine	Alanine and Aspartate Metabolism	-0.253093	0.192965	-0.343593	0.0626139
cholesterol sulfate	Sterol	-0.280137	0.00675269	-0.300895	0.00327453
serotonin	Tryptophan Metabolism	-0.329252	0.133761	-0.268549	0.246457
5-hydroxymethylfurfural	Food Component/Plant	-0.33061	0.208202	-0.375847	0.142888
heptenedioate (C7:1-DC)*	Fatty Acid, Dicarboxylate	-0.351496	0.0444763	-0.306121	0.0886296
vitamin D3 sulfate	Vitamin D Metabolism	-0.358677	0.0691716	-0.387668	0.0474539
PAHSA (16:0/OH-18:0)	Fatty Acid Hydroxyl Fatty Acid	-0.377827	0.170067	-0.343762	0.224249
25-hydroxycholesterol sulfate	Sterol	-0.384317	0.0110678	-0.313001	0.0497
alpha-tocotrienol	Tocopherol Metabolism	-0.419486	0.192965	-0.415269	0.202347
N,N,N-trimethyl-5-aminovalerate	Lysine Metabolism	-0.447837	0.0119952	-0.333484	0.0804427
ethylmalonate	Leucine, Isoleucine and Valine Metabolism	-0.461093	0.00492909	-0.265578	0.15254
lanosterol	Sterol	-0.470926	0.0249504	-0.324363	0.154559
gamma-tocotrienol	Tocopherol Metabolism	-0.490298	0.0510689	-0.418889	0.107064
gamma-glutamylglutamine	Gamma-glutamyl Amino Acid	-0.512274	0.0993357	-0.426958	0.190254
pterin	Pterin Metabolism	-0.532972	0.000144592	-0.208373	0.218904
delta-tocopherol	Tocopherol Metabolism	-0.539681	0.000243663	-0.257195	0.13086
lactobacillic acid	Bacterial/Fungal	-0.608596	0.0524927	-0.450493	0.178531
N,N-dimethyl-5-aminovalerate	Lysine Metabolism	-0.69323	0.0177377	-0.543099	0.0783138
andro steroid monosulfate C19H28O6S (1)*	Androgenic Steroids	-0.733172	0.000624178	-0.372568	0.129889
5alpha-androstan-3beta,17alpha-diol monosulfate (1)	Androgenic Steroids	-0.850435	2.13791e-05	-0.31128	0.200139
androstenediol (3alpha, 17alpha) monosulfate (2)	Androgenic Steroids	-0.854949	0.00242026	-0.598141	0.0512137
androstenediol (3beta,17beta) monosulfate (2)	Androgenic Steroids	-0.859803	8.19838e-05	-0.328492	0.215231
3-methylglutarate/2-methylglutarate	Fatty Acid, Dicarboxylate	-1.03123	1.20017e-09	-0.377726	0.049441
5alpha-pregnan-3beta,20alpha-diol monosulfate (1)	Progestin Steroids	-1.50147	1.75118e-07	-0.461817	0.19245
